# Altered gene expression profiles impair the nervous system development in individuals with 15q13.3 microdeletion

**DOI:** 10.1101/2022.04.08.22273231

**Authors:** Marek B. Körner, Akhil Velluva, Linnaeus Bundalian, Maximilian Radtke, Chen-Ching Lin, Pia Zacher, Tobias Bartolomaeus, Anna Kirstein, Achmed Mrestani, Nicole Scholz, Konrad Platzer, Anne-Christin Teichmann, Julia Hentschel, Tobias Langenhan, Johannes R. Lemke, Antje Garten, Rami Abou Jamra, Diana Le Duc

## Abstract

**Background:** The 15q13.3 microdeletion has pleiotropic effects ranging from apparently healthy to severely affected individuals. The underlying basis of the variable phenotype remains elusive.

**Methods:** We analyzed gene expression using blood from 3 individuals with 15q13.3 microdeletion and brain cortex tissue from 10 mice Df[h15q13]/+. We assessed differentially expressed genes (DEGs), protein-protein interaction (PPI) functional modules, and gene expression in brain developmental stages.

**Results:** The deleted genes’ haploinsufficiency was not transcriptionally compensated, suggesting a dosage effect may contribute to the pathomechanism. DEGs shared between tested individuals and a corresponding mouse model show a significant overlap including genes involved in monogenic neurodevelopmental disorders. Yet, network-wide dysregulatory effects suggest the phenotype is not caused by a singular critical gene. A significant proportion of blood DEGs, silenced in adult brain, have maximum expression during the prenatal brain development. Based on DEGs and their PPI partners we identified altered functional modules related to developmental processes, including nervous system development.

**Conclusions:** We show that the 15q13.3 microdeletion has a ubiquitous impact on the transcriptome pattern, especially dysregulation of genes involved in brain development. The high phenotypic variability seen in 15q13.3 microdeletion could stem from an increased vulnerability during brain development, instead of a specific pathomechanism.
