## Supplementary material for "Altered gene expression profiles impair the nervous system development in individuals with 15q13.3 microdeletion": Table S2

### Sheet: ReadMe
DEGs_<1.5	DEGs that have an expression level <1.5 TPM in adult brain cortex (according to PTEE) and for which expression data is available in the ABAEnrichment package
DEGs_noData	DEGs that have an expression level <1.5 TPM in adult brain cortex (according to PTEE) but expression data is missing in the ABAEnrichment package
DEGs_maxPrenatal	DEGs that have an expression level <1.5 TPM in adult brain cortex (according to PTEE), >1.5 RPKM in the prenatal stage in the brain (ABAEnrichment) and the highest expression in the prenatal stage
GO_prenatal	GO enrichment analysis for DEGs with <1.5 TPM in adult brain cortex (according to PTEE), >1.5 RPKM in prenatal stage in brain and maximum expression level in prenatal stage

### Sheet: DEGs_silenced
	prenatal	infant	child	adolescent	adult	symbol
ENSG00000189409	0.0265966	0.0370088	0.0693585	0.0213883	0.0217167	MMP23B
ENSG00000162490	42.3447	4.62877	0.931901	1.17945	1.23049	DRAXIN
ENSG00000176083	0.0256411	0.0336313	0.0570364	0.0572917	0.076226	ZNF683
ENSG00000142765	0.327627	0.538917	4.88493	4.79759	7.43563	SYTL1
ENSG00000162383	0.19764	0.26352	0.475826	0.354361	0.502578	SLC1A7
ENSG00000006555	0.283427	0.624788	0.545962	0.687732	0.809357	TTC22
ENSG00000162398	0.0359543	0.429319	0.452	0.294264	0.46972	LEXM
ENSG00000116678	1.64918	1.46171	1.53122	1.5698	1.6104	LEPR
ENSG00000117151	2.1403	2.09649	3.62964	2.37892	2.3398	CTBS
ENSG00000188641	1.50568	0.812993	0.896954	1.15549	1.5336	DPYD
ENSG00000085491	6.55652	3.39897	2.43271	1.3972	2.01547	SLC25A24
ENSG00000117281	1.01125	2.30048	2.47382	2.59937	2.51332	CD160
ENSG00000143452	0.00842421	0.0213317	0.0802657	0.0254447	0.0277495	HORMAD1
ENSG00000027869	0.293181	0.265467	0.18323	0.307776	0.192183	SH2D2A
ENSG00000160856	0.150874	0.0544713	0.0664628	0.0320543	0.0203222	FCRL3
ENSG00000181036	0.0238853	0.120534	0.252999	0.31266	0.183379	FCRL6
ENSG00000122223	0.0698956	1.74128	1.88463	0.936354	0.650563	CD244
ENSG00000198821	5.08644	4.59492	2.42491	1.06121	1.24368	CD247
ENSG00000143185	0.0275059	0.101511	0.157828	0.286449	0.122425	XCL2
ENSG00000143184	0.166864	0.106028	0.108065	0.127593	0.187815	XCL1
ENSG00000198734	1.48099	4.07977	0.527149	1.38112	3.00747	F5
ENSG00000121454	0.766202	0.402555	0.75955	0.448294	0.517879	LHX4
ENSG00000081237	0.455404	0.708658	0.700067	0.685238	0.706512	PTPRC
ENSG00000159166	0.018451	0.0171577	0.0384627	0.051684	0.043472	LAD1
ENSG00000143851	0.130317	4.80425	4.03129	7.11064	4.48801	PTPN7
ENSG00000133067	4.49075	5.72473	9.20676	5.41387	3.30433	LGR6
ENSG00000123838	0.037437	0.0596913	0.0889655	0.0747497	0.062975	C4BPA
ENSG00000203710	0.0408036	0.0252585	0.055346	0.0572395	0.05012	CR1
ENSG00000162946	1.23088	1.48286	1.04442	1.22232	0.968067	DISC1
ENSG00000169224	0.11651	0.0752307	0.547528	0.87735	0.87893	GCSAML
ENSG00000119778	3.3093	1.29047	1.20065	0.988607	1.00771	ATAD2B
ENSG00000157992	3.41864	1.05046	1.05993	1.01435	1.15989	KRTCAP3
ENSG00000144031	2.32941	0.540914	0.404125	0.508958	0.458549	ANKRD53
ENSG00000159399	5.8155	0.929198	0.712371	0.589119	0.673936	HK2
ENSG00000115523	0.0719589	0.44652	0.579621	0.476236	0.904247	GNLY
ENSG00000172116	0.439991	0.265728	0.117328	0.311401	0.116806	CD8B
ENSG00000198885	1.93408	0.484018	0.839101	1.12548	1.75794	ITPRIPL1
ENSG00000115085	0.9323	0.475473	0.492176	0.762904	0.321306	ZAP70
ENSG00000135953	3.23303	2.95991	3.25847	3.49549	3.43666	MFSD9
ENSG00000123610	1.10001	2.9354	3.25273	1.64812	1.70758	TNFAIP6
ENSG00000184611	1.58058	2.07657	1.09934	1.55716	1.92453	KCNH7
ENSG00000152256	4.49724	1.83215	2.06525	2.17637	2.78828	PDK1
ENSG00000115232	0.970381	1.23233	0.92515	0.633107	0.916691	ITGA4
ENSG00000173559	0.876357	0.61466	0.654717	0.442443	0.589273	NABP1
ENSG00000180871	0.0487474	0.133568	0.285154	0.174234	0.142358	CXCR2
ENSG00000135913	4.34788	2.84957	2.39178	2.48883	2.47057	USP37
ENSG00000178917	0.971031	0.858826	1.1622	0.839265	0.773031	ZNF852
ENSG00000173578	0.00449386	0.0325867	0.0879043	0.0131417	0.0098235	XCR1
ENSG00000163823	0.693003	0.775124	1.07268	0.475011	0.725451	CCR1
ENSG00000163421	3.65495	0.5669	1.68405	0.820658	1.23837	PROK2
ENSG00000154165	0.0137204	0.0531457	0.191266	0.048186	0.0631	GPR15
ENSG00000121577	0.76716	0.905552	1.19186	0.958125	1.00707	POPDC2
ENSG00000196549	2.03234	7.59234	4.71121	8.0652	4.64625	MME
ENSG00000113810	15.4662	2.4466	1.13322	0.955675	1.09161	SMC4
ENSG00000075420	1.93906	1.17826	1.00773	0.815987	0.776182	FNDC3B
ENSG00000078081	0.07612	0.0449096	0.0647948	0.060724	0.0299982	LAMP3
ENSG00000172578	0.133832	0.145438	0.153624	0.112818	0.0820003	KLHL6
ENSG00000196083	0.650675	2.27634	2.45891	1.48922	1.72372	IL1RAP
ENSG00000145107	3.32785	1.9274	2.00783	1.22576	1.7654	TM4SF19
ENSG00000078177	4.08833	1.07611	0.568991	0.468844	0.528892	N4BP2
ENSG00000163694	1.12223	0.660276	0.325217	0.437656	0.494244	RBM47
ENSG00000182308	0.109828	0.365761	0.130155	0.147494	0.158291	DCAF4L1
ENSG00000174799	1.62357	0.510815	0.316669	0.347344	0.380412	CEP135
ENSG00000169429	4.42652	2.04087	2.55508	0.599914	0.853611	CXCL8
ENSG00000124875	0.281758	0.254127	0.147322	0.0998855	0.0692475	CXCL6
ENSG00000163739	2.36633	2.56004	1.83817	0.593538	0.261755	CXCL1
ENSG00000145287	0.0556469	0.0869026	0.0899137	0.0641817	0.054377	PLAC8
ENSG00000138678	0.271291	0.888479	1.53488	1.52676	2.6284	GPAT3
ENSG00000170509	0.166982	0.285429	0.245987	0.334997	0.353671	HSD17B13
ENSG00000070190	0.0814014	0.0756813	0.129063	0.101047	0.1001	DAPP1
ENSG00000168769	3.42814	1.58608	0.934506	1.36256	1.05766	TET2
ENSG00000164023	1.10179	1.11884	1.15733	1.27719	1.8731	SGMS2
ENSG00000174749	9.79439	3.41731	3.10551	2.0753	2.13874	FAM241A
ENSG00000138738	0.545201	0.491224	0.529121	0.491433	0.518493	PRDM5
ENSG00000137460	6.7902	6.45102	4.1784	3.97684	2.90877	FHDC1
ENSG00000181381	0.324818	0.446908	0.499676	0.309437	0.352057	DDX60L
ENSG00000168685	0.0978031	0.147478	0.36901	0.214179	0.448881	IL7R
ENSG00000082074	0.515011	0.606864	0.656239	0.402791	0.518618	FYB1
ENSG00000132357	0.40801	0.815076	0.841832	0.528574	0.518809	CARD6
ENSG00000177721	0.296844	0.454259	0.487017	0.412273	0.374815	ANXA2R
ENSG00000113088	0.0596755	0.149513	0.156859	0.205377	0.124561	GZMK
ENSG00000145649	0.431754	0.40892	0.549632	0.605404	0.352149	GZMA
ENSG00000123219	1.85752	0.194307	0.119082	0.16983	0.0928168	CENPK
ENSG00000249437	0.068176	0.0376753	0.0412978	0.0521915	0.054779	NAIP
ENSG00000145703	9.36707	2.01247	0.562333	0.249338	0.219339	IQGAP2
ENSG00000164251	1.39947	0.812013	0.284061	0.633517	0.45462	F2RL1
ENSG00000185261	0.58717	0.51989	0.471864	0.362805	0.440582	KIAA0825
ENSG00000113532	4.47819	3.2199	2.30805	2.09359	2.88317	ST8SIA4
ENSG00000173930	0.237175	0.148111	0.139894	0.149639	0.277537	SLCO4C1
ENSG00000145779	1.08031	0.500004	0.393452	0.301067	0.374936	TNFAIP8
ENSG00000224186	6.96216	5.30643	5.46872	4.99308	5.16827	C5orf66
ENSG00000170476	0.0377752	0.0544113	0.0810703	0.0547543	0.0612124	MZB1
ENSG00000155850	2.03135	1.65335	1.7779	2.0131	2.21475	SLC26A2
ENSG00000113263	0.0438875	0.0649627	0.0791022	0.121987	0.128707	ITK
ENSG00000172197	2.21834	0.549033	0.898375	0.986151	0.953928	MBOAT1
ENSG00000196787	0.839508	0.452197	0.472511	0.167721	0.216928	H2AC11
ENSG00000204644	0.15033	2.03546	2.10083	2.07519	3.30338	ZFP57
ENSG00000204475	0.041458	0.148813	0.20295	0.131175	0.119783	NCR3
ENSG00000241106	0.0744686	0.239885	0.500743	0.383349	0.472046	HLA-DOB
ENSG00000124813	0.160982	0.220775	0.348878	0.381256	0.409874	RUNX2
ENSG00000082293	0.973809	1.26649	0.968908	1.46878	1.59328	COL19A1
ENSG00000112773	2.77344	3.42845	2.56228	1.76534	1.8831	TENT5A
ENSG00000112182	40.3963	1.89621	1.85472	1.74772	1.66685	BACH2
ENSG00000155085	1.65199	0.938232	0.949142	0.991227	1.06928	AK9
ENSG00000111817	41.8478	17.9815	22.2735	12.8699	19.5953	DSE
ENSG00000172673	0.282385	2.63289	4.99868	2.06496	3.25724	THEMIS
ENSG00000146376	2.75971	3.35549	3.42608	3.26364	3.23462	ARHGAP18
ENSG00000146414	1.86999	2.35783	2.2518	2.11943	2.12435	SHPRH
ENSG00000091831	0.0533015	0.17082	0.351849	0.15823	0.172724	ESR1
ENSG00000196247	2.8657	1.1602	1.20442	1.02589	1.05189	ZNF107
ENSG00000127954	0.0218402	0.119541	0.04706	0.085271	0.0664238	STEAP4
ENSG00000205413	0.441509	0.763478	1.02353	0.590895	0.706766	SAMD9
ENSG00000105851	0.159168	0.442473	0.268136	0.245952	0.322179	PIK3CG
ENSG00000105967	0.139949	0.114165	0.198435	0.0984142	0.138155	TFEC
ENSG00000257335	0.0376986	0.059265	0.039925	0.0408727	0.031911	MGAM
ENSG00000257743	0.0474907	0.061114	0.0515855	0.0266475	0.0163865	MGAM2
ENSG00000221937	0.0147605	0.0283953	0.233151	0.184873	0.0528917	TAS2R40
ENSG00000173281	1.25171	0.608378	0.640034	0.841512	0.80542	PPP1R3B
ENSG00000136573	0.116943	0.265694	0.0536798	0.0198297	0.0110507	BLK
ENSG00000147443	0.150286	0.493106	0.410871	0.249677	0.188703	DOK2
ENSG00000156675	1.48378	0.763073	0.474028	0.617704	0.810733	RAB11FIP1
ENSG00000181690	2.07055	0.203852	0.352982	0.397495	0.518529	PLAG1
ENSG00000214954	0.0349452	0.0904152	0.0910573	0.068606	0.0761153	LRRC69
ENSG00000107099	0.530932	0.549346	0.399997	0.401696	0.559953	DOCK8
ENSG00000120217	0.256891	0.364854	0.579163	0.605504	0.895898	CD274
ENSG00000137101	6.50657	5.81347	7.88626	8.94206	7.96935	CD72
ENSG00000165115	1.1001	0.706447	0.505631	0.537493	0.487874	KIF27
ENSG00000167094	0.206823	0.244243	0.195444	0.205113	0.131635	TTC16
ENSG00000176919	0.557925	0.747519	0.466184	0.530093	0.405438	C8G
ENSG00000169583	0.529197	1.14132	1.15063	0.855509	0.68503	CLIC3
ENSG00000165568	1.18105	0.739708	0.699651	0.659159	0.686012	AKR1E2
ENSG00000155629	2.10186	0.79813	0.963181	0.537907	0.839811	PIK3AP1
ENSG00000165646	2.78838	3.23763	4.51223	3.59625	3.59453	SLC18A2
ENSG00000151650	0.238465	0.359443	0.328903	0.792814	1.17388	VENTX
ENSG00000064201	0.338772	0.27199	0.150068	0.320255	0.195489	TSPAN32
ENSG00000213934	221.308	1.49004	0.165011	0.0813985	0.281633	HBG1
ENSG00000152270	1.03345	2.18078	2.21214	1.71806	1.73686	PDE3B
ENSG00000135378	0.231923	0.253899	0.379056	0.343016	0.362368	PRRG4
ENSG00000168060	1.29478	0.625998	0.713779	0.701365	1.17133	NAALADL1
ENSG00000172543	0.0925469	0.284777	0.370281	0.498397	0.287862	CTSW
ENSG00000175294	0.157952	0.033765	0.059848	0.06186	0.062257	CATSPER1
ENSG00000175505	0.776465	0.759512	0.419964	0.667015	0.38312	CLCF1
ENSG00000175463	0.227076	0.553942	0.677148	0.862146	0.864481	TBC1D10C
ENSG00000023445	0.361035	0.765354	0.791828	0.532079	0.763413	BIRC3
ENSG00000137757	0.0695454	0.0452953	0.0930718	0.0387623	0.0188482	CASP5
ENSG00000160588	0.52696	1.37852	1.80268	2.05312	2.07928	MPZL3
ENSG00000149573	0.401923	0.538764	0.403036	0.218086	0.31867	MPZL2
ENSG00000167286	0.119864	0.28157	0.313123	0.298216	0.323878	CD3D
ENSG00000109943	0.630481	28.9698	30.6337	32.4824	34.8019	CRTAM
ENSG00000089692	0.484273	0.613035	0.265993	0.456711	0.702378	LAG3
ENSG00000111796	0.169911	0.419842	0.306727	0.319165	0.196316	KLRB1
ENSG00000150045	0.101226	0.261348	0.33441	0.253651	0.11795	KLRF1
ENSG00000257599	0.0489164	0.0720907	0.121151	0.075962	0.0484125	OVCH1-AS1
ENSG00000139146	8.07724	3.33528	2.26622	1.36429	1.42651	SINHCAF
ENSG00000175548	0.841267	0.418893	0.3474	0.440377	0.395806	ALG10B
ENSG00000170486	0.14345	1.03543	0.642046	0.813343	1.06129	KRT72
ENSG00000186049	0.0103651	0.0343813	0.061858	0.014793	0.002431	KRT73
ENSG00000198353	0.185855	0.0249797	0.0343294	0.0368583	0.0263985	HOXC4
ENSG00000166130	2.06352	1.22145	1.33591	0.612788	1.01586	IKBIP
ENSG00000166046	2.05533	1.53612	1.93981	2.52779	1.93913	TCP11L2
ENSG00000135114	0.152691	0.696095	3.33375	0.567971	0.58305	OASL
ENSG00000214029	1.05048	0.860788	1.04021	0.906933	0.784434	ZNF891
ENSG00000102786	2.0285	2.18718	1.56688	1.3316	1.49052	INTS6
ENSG00000102554	2.59376	2.75471	2.39683	3.3215	4.00166	KLF5
ENSG00000100450	0.0360042	0.244191	0.417579	0.444219	0.424551	GZMH
ENSG00000100453	0.067035	0.484493	0.349699	0.272926	0.203019	GZMB
ENSG00000126787	7.89654	0.653021	0.0568142	0.0224903	0.0118235	DLGAP5
ENSG00000100784	5.01677	9.83076	4.24272	7.51179	6.17335	RPS6KA5
ENSG00000176438	0.387433	0.266672	0.360877	0.670325	0.562387	SYNE3
ENSG00000166428	1.78891	3.51952	2.44868	1.36301	2.26134	PLD4
ENSG00000137877	0.262053	0.63354	0.926188	0.897121	1.21777	SPTBN5
ENSG00000242866	0.0617721	0.299239	0.412652	0.323382	0.325362	STRC
ENSG00000140986	0.171274	0.05481	0.206662	0.113392	0.0772255	RPL3L
ENSG00000205730	1.15594	2.09212	1.74798	1.56034	1.37218	ITPRIPL2
ENSG00000177455	0.253018	0.234454	0.159722	0.126879	0.104405	CD19
ENSG00000149922	0.549632	0.544793	0.334931	0.523775	0.394019	TBX6
ENSG00000167207	0.166709	0.525897	0.437974	0.38814	0.799882	NOD2
ENSG00000087253	3.29443	1.9994	2.88291	1.95512	2.14208	LPCAT2
ENSG00000184860	1.07127	0.40196	0.170293	0.196942	0.121571	SDR42E1
ENSG00000181031	1.10229	1.68276	1.59544	1.73398	2.04376	RPH3AL
ENSG00000184811	0.170833	0.088396	0.0967808	0.155358	0.106039	TRARG1
ENSG00000182557	1.32123	0.508146	0.323364	0.33112	0.29037	SPNS3
ENSG00000181284	1.36347	0.906152	0.720135	0.570537	0.43416	TMEM102
ENSG00000125430	0.878637	1.04915	0.883342	0.487109	0.40536	HS3ST3B1
ENSG00000166750	1.38525	1.48379	1.4516	1.61258	1.33135	SLFN5
ENSG00000172123	0.45409	0.470463	0.294662	0.249937	0.237093	SLFN12
ENSG00000131747	45.6481	3.32451	0.252921	0.0860493	0.0504975	TOP2A
ENSG00000073861	0.595503	0.135298	0.114802	0.0953735	0.0955435	TBX21
ENSG00000167083	0.368742	0.384242	0.492812	0.449115	0.783346	GNGT2
ENSG00000108798	1.38997	1.33493	1.52257	0.794393	0.798736	ABI3
ENSG00000007312	0.198327	0.481856	0.439087	0.314126	0.29503	CD79B
ENSG00000167880	0.0771455	0.420763	0.465723	0.648553	0.657904	EVPL
ENSG00000167895	0.466174	0.569078	0.496028	0.552591	0.69111	TMC8
ENSG00000185527	0.473237	0.406523	0.159298	0.172954	0.107445	PDE6G
ENSG00000134489	0.0177383	0.0469613	0.082985	0.0345032	0.0229222	HRH4
ENSG00000134765	0.0205734	0.17777	0.22908	0.318845	0.239537	DSC1
ENSG00000141682	1.16275	2.14069	2.6958	1.53071	1.05142	PMAIP1
ENSG00000166401	0.769993	0.991749	1.27812	0.958514	1.10189	SERPINB8
ENSG00000205784	0.113703	0.0886867	0.124312	0.100748	0.106466	ARRDC5
ENSG00000105122	0.656625	0.606282	0.419251	0.426776	0.655662	RASAL3
ENSG00000186529	0.142041	0.175613	0.532218	0.180372	0.333282	CYP4F3
ENSG00000256229	2.51176	1.65554	0.992571	1.19203	1.05025	ZNF486
ENSG00000118620	3.81845	2.18454	1.96254	2.29875	2.11711	ZNF430
ENSG00000197020	2.06201	1.42098	1.21942	1.20085	1.08018	ZNF100
ENSG00000099338	2.12936	2.17587	2.98272	1.77512	1.57121	CATSPERG
ENSG00000182472	3.84104	7.49831	6.38159	6.36191	5.03132	CAPN12
ENSG00000171747	0.381453	0.335064	0.282201	0.256986	0.252865	LGALS4
ENSG00000104783	0.10297	0.214136	0.243172	0.400932	0.761127	KCNN4
ENSG00000105479	2.60143	2.6374	0.612892	1.65408	0.912101	CCDC114
ENSG00000105374	0.671302	1.37483	1.94274	2.18821	1.20515	NKG7
ENSG00000105370	0.154747	0.039361	0.0384604	0.0210617	0.0144965	LIM2
ENSG00000171049	0.0800599	0.0943175	0.117777	0.0711935	0.0598117	FPR2
ENSG00000167618	0.0521101	0.187227	0.936624	0.228041	0.145435	LAIR2
ENSG00000186818	0.499696	0.518358	0.58045	0.380214	0.576802	LILRB4
ENSG00000186431	0.0613009	0.227348	0.168386	0.0544597	0.0489912	FCAR
ENSG00000131037	3.72663	0.57854	0.285959	0.255155	0.1678	EPS8L1
ENSG00000101342	2.24196	1.58698	2.24133	1.37853	1.48129	TLDC2
ENSG00000171940	4.08759	1.25413	0.80676	1.08466	0.993063	ZNF217
ENSG00000087589	0.175843	0.411148	0.339555	0.375871	0.232778	CASS4
ENSG00000183844	0.0415971	0.111741	0.132384	0.12249	0.108138	FAM3B
ENSG00000099985	0.146744	0.100568	0.521312	0.12927	0.0837382	OSM
ENSG00000100368	0.231007	0.261687	0.223099	0.148499	0.202164	CSF2RB
ENSG00000100079	0.232133	0.348748	0.814594	0.32205	0.44026	LGALS2
ENSG00000239713	0.223985	0.313484	0.429322	0.397803	0.386885	APOBEC3G
ENSG00000167077	0.164759	0.952278	0.505027	0.659618	0.910502	MEI1
ENSG00000159958	0.727554	1.13005	0.492387	0.902543	0.599465	TNFRSF13C
ENSG00000100373	0.217868	0.126299	0.21907	0.230235	0.227214	UPK3A
ENSG00000197182	0.417051	0.939724	0.850494	0.730493	0.863592	MIRLET7BHG
ENSG00000075275	8.01544	0.860033	0.252763	0.189773	0.234871	CELSR1
ENSG00000101916	0.102604	0.0824383	0.092759	0.0345187	0.069877	TLR8
ENSG00000251192	1.36124	0.647486	0.550696	0.553125	0.59141	ZNF674
ENSG00000102218	5.20015	2.80824	2.50133	1.57735	1.6169	RP2
ENSG00000197779	1.59796	1.05705	1.20075	1.12484	1.07971	ZNF81
ENSG00000102001	0.0748379	0.411693	0.578267	0.580667	0.643218	CACNA1F
ENSG00000158423	1.72654	1.62655	0.788345	0.895473	0.566327	RIBC1
ENSG00000158813	2.48728	0.780505	0.575138	0.879814	0.747588	EDA
ENSG00000165240	1.18202	0.893545	0.623153	0.856011	0.731341	ATP7A
ENSG00000173198	0.152373	0.266607	0.342118	0.256082	0.202222	CYSLTR1
ENSG00000165288	3.41238	2.09201	1.82551	1.69978	1.43724	BRWD3
ENSG00000089682	1.33123	1.59884	1.4856	1.35818	1.40116	RBM41
ENSG00000147251	3.88288	2.14685	1.47164	3.45881	2.7197	DOCK11
ENSG00000122121	0.441087	0.458663	0.231973	0.111106	0.139429	XPNPEP2
ENSG00000134602	2.19014	2.2751	2.97753	3.01134	2.53815	STK26
ENSG00000101974	3.96813	1.93828	1.04095	2.15893	2.09495	ATP11C
ENSG00000007350	17.1944	0.236844	0.213716	0.103546	0.127824	TKTL1

### Sheet: DEGs_noData
	symbol
ENSG00000169962	TAS1R3
ENSG00000183615	FAM167B
ENSG00000222112	RN7SKP16
ENSG00000269956	MKNK1-AS1
ENSG00000225079	FTH1P22
ENSG00000203814	H2BC18
ENSG00000220323	H2BC19P
ENSG00000205837	LINC00487
ENSG00000279873	LINC01126
ENSG00000187627	RGPD1
ENSG00000185304	RGPD2
ENSG00000230006	ANKRD36BP2
ENSG00000244575	IGKV1-27
ENSG00000188886	ASTL
ENSG00000196912	ANKRD36B
ENSG00000169629	RGPD8
ENSG00000229056	HECW2-AS1
ENSG00000171596	NMUR1
ENSG00000226360	RPL10AP6
ENSG00000239653	PSMD6-AS2
ENSG00000271856	LINC01215
ENSG00000249846	LINC02021
ENSG00000176597	B3GNT5
ENSG00000207650	MIR570
ENSG00000250312	ZNF718
ENSG00000246526	LINC02481
ENSG00000137441	FGFBP2
ENSG00000249667	LINC01259
ENSG00000243199	RPL6P10
ENSG00000173083	HPSE
ENSG00000241741	RPL7AP30
ENSG00000248810	LINC02432
ENSG00000248489	LINC02062
ENSG00000281831	HCP5B
ENSG00000227939	RPL3P2
ENSG00000213073	CHP1P2
ENSG00000211689	TRGC1
ENSG00000211695	TRGV9
ENSG00000211696	TRGV8
ENSG00000136286	MYO1G
ENSG00000207547	MIR25
ENSG00000211766	TRBJ2-2P
ENSG00000211767	TRBJ2-3
ENSG00000254166	PCAT2
ENSG00000260220	CCDC187
ENSG00000279141	LINC01451
ENSG00000181800	CELF2-AS1
ENSG00000253626	EIF5AL1
ENSG00000254815	LMNTD2-AS1
ENSG00000254838	GVINP1
ENSG00000236304	LOC107984360
ENSG00000260423	LINC02367
ENSG00000180574	EIF2S3B
ENSG00000251301	LINC02384
ENSG00000232888	RPS11P5
ENSG00000281106	TMEM272
ENSG00000211825	TRDJ1
ENSG00000211898	IGHD
ENSG00000265612	MIR4539
ENSG00000259772	LOC283710
ENSG00000263155	MYZAP
ENSG00000197978	GOLGA6L9
ENSG00000278739	MIR6859-4
ENSG00000172460	PRSS30P
ENSG00000005001	PRSS22
ENSG00000180747	SMG1P3
ENSG00000279800	BCLAF1P2
ENSG00000135736	CCDC102A
ENSG00000159618	ADGRG5
ENSG00000226180	LOC100129215
ENSG00000261744	LOC100128882
ENSG00000262943	ALOX12P2
ENSG00000236088	COX10-AS1
ENSG00000170298	LGALS9B
ENSG00000141161	UNC45B
ENSG00000270379	HEATR9
ENSG00000271503	CCL5
ENSG00000275302	CCL4
ENSG00000274487	NPEPPSP1
ENSG00000173762	CD7
ENSG00000197540	GZMM
ENSG00000167664	TMIGD2
ENSG00000127507	ADGRE2
ENSG00000105369	CD79A
ENSG00000268041	ERFL
ENSG00000010310	GIPR
ENSG00000131401	NAPSB
ENSG00000269404	SPIB
ENSG00000167748	KLK1
ENSG00000171101	SIGLEC17P
ENSG00000254521	SIGLEC12
ENSG00000189068	VSTM1
ENSG00000243772	KIR2DL3
ENSG00000125498	KIR2DL1
ENSG00000189013	KIR2DL4
ENSG00000167633	KIR3DL1
ENSG00000240403	KIR3DL2
ENSG00000277301	LOC101929698
ENSG00000235508	RPS2P7
ENSG00000274276	CBSL
ENSG00000236499	LINC00896
ENSG00000211637	IGLV4-69
ENSG00000211638	IGLV8-61
ENSG00000211664	IGLV2-18
ENSG00000211667	IGLV3-12
ENSG00000211669	IGLV3-10
ENSG00000211679	IGLC3
ENSG00000169314	C22orf15
ENSG00000214076	CPSF1P1
ENSG00000237214	RPS9P2
ENSG00000216866	RPS2P55
ENSG00000274588	DGKK
ENSG00000130119	GNL3L

### Sheet: DEGs_maxPrenatal
	prenatal	infant	child	adolescent	adult	symbol
ENSG00000162490	42.3447	4.62877	0.931901	1.17945	1.23049	DRAXIN
ENSG00000116678	1.64918	1.46171	1.53122	1.5698	1.6104	LEPR
ENSG00000085491	6.55652	3.39897	2.43271	1.3972	2.01547	SLC25A24
ENSG00000198821	5.08644	4.59492	2.42491	1.06121	1.24368	CD247
ENSG00000119778	3.3093	1.29047	1.20065	0.988607	1.00771	ATAD2B
ENSG00000157992	3.41864	1.05046	1.05993	1.01435	1.15989	KRTCAP3
ENSG00000144031	2.32941	0.540914	0.404125	0.508958	0.458549	ANKRD53
ENSG00000159399	5.8155	0.929198	0.712371	0.589119	0.673936	HK2
ENSG00000198885	1.93408	0.484018	0.839101	1.12548	1.75794	ITPRIPL1
ENSG00000152256	4.49724	1.83215	2.06525	2.17637	2.78828	PDK1
ENSG00000135913	4.34788	2.84957	2.39178	2.48883	2.47057	USP37
ENSG00000163421	3.65495	0.5669	1.68405	0.820658	1.23837	PROK2
ENSG00000113810	15.4662	2.4466	1.13322	0.955675	1.09161	SMC4
ENSG00000075420	1.93906	1.17826	1.00773	0.815987	0.776182	FNDC3B
ENSG00000145107	3.32785	1.9274	2.00783	1.22576	1.7654	TM4SF19
ENSG00000078177	4.08833	1.07611	0.568991	0.468844	0.528892	N4BP2
ENSG00000174799	1.62357	0.510815	0.316669	0.347344	0.380412	CEP135
ENSG00000169429	4.42652	2.04087	2.55508	0.599914	0.853611	CXCL8
ENSG00000168769	3.42814	1.58608	0.934506	1.36256	1.05766	TET2
ENSG00000174749	9.79439	3.41731	3.10551	2.0753	2.13874	FAM241A
ENSG00000137460	6.7902	6.45102	4.1784	3.97684	2.90877	FHDC1
ENSG00000123219	1.85752	0.194307	0.119082	0.16983	0.0928168	CENPK
ENSG00000145703	9.36707	2.01247	0.562333	0.249338	0.219339	IQGAP2
ENSG00000113532	4.47819	3.2199	2.30805	2.09359	2.88317	ST8SIA4
ENSG00000224186	6.96216	5.30643	5.46872	4.99308	5.16827	C5orf66
ENSG00000172197	2.21834	0.549033	0.898375	0.986151	0.953928	MBOAT1
ENSG00000112182	40.3963	1.89621	1.85472	1.74772	1.66685	BACH2
ENSG00000155085	1.65199	0.938232	0.949142	0.991227	1.06928	AK9
ENSG00000111817	41.8478	17.9815	22.2735	12.8699	19.5953	DSE
ENSG00000196247	2.8657	1.1602	1.20442	1.02589	1.05189	ZNF107
ENSG00000181690	2.07055	0.203852	0.352982	0.397495	0.518529	PLAG1
ENSG00000155629	2.10186	0.79813	0.963181	0.537907	0.839811	PIK3AP1
ENSG00000213934	221.308	1.49004	0.165011	0.0813985	0.281633	HBG1
ENSG00000139146	8.07724	3.33528	2.26622	1.36429	1.42651	SINHCAF
ENSG00000166130	2.06352	1.22145	1.33591	0.612788	1.01586	IKBIP
ENSG00000126787	7.89654	0.653021	0.0568142	0.0224903	0.0118235	DLGAP5
ENSG00000087253	3.29443	1.9994	2.88291	1.95512	2.14208	LPCAT2
ENSG00000131747	45.6481	3.32451	0.252921	0.0860493	0.0504975	TOP2A
ENSG00000256229	2.51176	1.65554	0.992571	1.19203	1.05025	ZNF486
ENSG00000118620	3.81845	2.18454	1.96254	2.29875	2.11711	ZNF430
ENSG00000197020	2.06201	1.42098	1.21942	1.20085	1.08018	ZNF100
ENSG00000131037	3.72663	0.57854	0.285959	0.255155	0.1678	EPS8L1
ENSG00000101342	2.24196	1.58698	2.24133	1.37853	1.48129	TLDC2
ENSG00000171940	4.08759	1.25413	0.80676	1.08466	0.993063	ZNF217
ENSG00000075275	8.01544	0.860033	0.252763	0.189773	0.234871	CELSR1
ENSG00000102218	5.20015	2.80824	2.50133	1.57735	1.6169	RP2
ENSG00000197779	1.59796	1.05705	1.20075	1.12484	1.07971	ZNF81
ENSG00000158423	1.72654	1.62655	0.788345	0.895473	0.566327	RIBC1
ENSG00000158813	2.48728	0.780505	0.575138	0.879814	0.747588	EDA
ENSG00000165288	3.41238	2.09201	1.82551	1.69978	1.43724	BRWD3
ENSG00000147251	3.88288	2.14685	1.47164	3.45881	2.7197	DOCK11
ENSG00000101974	3.96813	1.93828	1.04095	2.15893	2.09495	ATP11C
ENSG00000007350	17.1944	0.236844	0.213716	0.103546	0.127824	TKTL1

### Sheet: GO_prenatal
GOID	ontology	GO_term	raw_p_underrep	raw_p_overrep	FWER_underrep	FWER_overrep	gene
GO:0051383	biological_process	kinetochore organization	1	2.74877e-05	1	0.049	SMC4
GO:0000819	biological_process	sister chromatid segregation	0.999985	0.000191109	1	0.297	TOP2A
GO:0051382	biological_process	kinetochore assembly	0.99999	0.00083186	1	0.671	DLGAP5,CENPK
GO:0000070	biological_process	mitotic sister chromatid segregation	0.999911	0.00110687	1	0.722	SMC4,CENPK
GO:0009330	cellular_component	DNA topoisomerase type II (double strand cut, ATP-hydrolyzing) complex	1	0.00346559	1	0.751	TOP2A
GO:0045091	biological_process	regulation of single stranded viral RNA replication via double stranded DNA intermediate	0.999981	0.00127164	1	0.768	CXCL8
GO:0007059	biological_process	chromosome segregation	0.99975	0.00192143	1	0.835	TOP2A,DLGAP5
GO:0006006	biological_process	glucose metabolic process	0.999645	0.00325017	1	0.931	PDK1
GO:0019035	cellular_component	viral integration complex	0.999988	0.00691942	1	0.95	TOP2A
GO:0005814	cellular_component	centriole	0.999269	0.00789735	1	0.956	CEP135,TOP2A,RP2
GO:0005153	molecular_function	interleukin-8 receptor binding	1	0.00348407	1	0.988	CXCL8
GO:0038021	molecular_function	leptin receptor activity	1	0.00348407	1	0.988	LEPR
GO:0038177	molecular_function	death receptor agonist activity	1	0.00348407	1	0.988	EDA
GO:0047757	molecular_function	chondroitin-glucuronate 5-epimerase activity	1	0.00348407	1	0.988	DSE
GO:0006007	biological_process	glucose catabolic process	0.999853	0.00477316	1	0.998	TKTL1
GO:0006174	biological_process	dADP phosphorylation	1	0.0033406	1	0.998	AK9
GO:0006186	biological_process	dGDP phosphorylation	1	0.0033406	1	0.998	AK9
GO:0006756	biological_process	AMP phosphorylation	1	0.0033406	1	0.998	AK9
GO:0021528	biological_process	commissural neuron differentiation in spinal cord	1	0.0033406	1	0.998	DRAXIN
GO:0061508	biological_process	CDP phosphorylation	1	0.0033406	1	0.998	AK9
GO:0061565	biological_process	dAMP phosphorylation	1	0.0033406	1	0.998	AK9
GO:0061566	biological_process	CMP phosphorylation	1	0.0033406	1	0.998	AK9
GO:0061567	biological_process	dCMP phosphorylation	1	0.0033406	1	0.998	AK9
GO:0061568	biological_process	GDP phosphorylation	1	0.0033406	1	0.998	AK9
GO:0061569	biological_process	UDP phosphorylation	1	0.0033406	1	0.998	AK9
GO:0061570	biological_process	dCDP phosphorylation	1	0.0033406	1	0.998	AK9
GO:0061571	biological_process	TDP phosphorylation	1	0.0033406	1	0.998	AK9
GO:0090251	biological_process	protein localization involved in establishment of planar polarity	1	0.0033406	1	0.998	CELSR1
GO:0090721	biological_process	primary adaptive immune response involving T cells and B cells	1	0.0033406	1	0.998	BACH2
GO:0047159	molecular_function	1-alkenylglycerophosphocholine O-acyltransferase activity	0.999988	0.00695625	1	0.999	LPCAT2
GO:0050200	molecular_function	plasmalogen synthase activity	0.999988	0.00695625	1	0.999	LPCAT2
GO:0000118	cellular_component	histone deacetylase complex	0.997948	0.0264476	1	1	ZNF217
GO:0000287	molecular_function	magnesium ion binding	0.995901	0.02763	1	1	TOP2A,RP2,ATP11C
GO:0000712	biological_process	resolution of meiotic recombination intermediates	0.999032	0.0457874	1	1	TOP2A
GO:0000796	cellular_component	condensin complex	0.999825	0.0206178	1	1	SMC4
GO:0000978	molecular_function	RNA polymerase II cis-regulatory region sequence-specific DNA binding	0.996654	0.0114029	1	1	ZNF107,PLAG1,ZNF81,ZNF217,ZNF100,ZNF486,BACH2,ZNF430
GO:0000981	molecular_function	DNA-binding transcription factor activity, RNA polymerase II-specific	0.981666	0.047609	1	1	ZNF486,ZNF430,PLAG1,BACH2,ZNF100,ZNF81,ZNF217
GO:0001574	biological_process	ganglioside biosynthetic process	0.999168	0.0425861	1	1	ST8SIA4
GO:0001942	biological_process	hair follicle development	0.99769	0.0285819	1	1	CELSR1
GO:0002315	biological_process	marginal zone B cell differentiation	0.999613	0.0296752	1	1	DOCK11
GO:0002329	biological_process	pre-B cell differentiation	0.999892	0.0165941	1	1	ATP11C
GO:0003828	molecular_function	alpha-N-acetylneuraminate alpha-2,8-sialyltransferase activity	0.999823	0.0207269	1	1	ST8SIA4
GO:0003841	molecular_function	1-acylglycerol-3-phosphate O-acyltransferase activity	0.998946	0.0477092	1	1	LPCAT2
GO:0003918	molecular_function	DNA topoisomerase type II (double strand cut, ATP-hydrolyzing) activity	0.999964	0.0104166	1	1	TOP2A
GO:0004017	molecular_function	adenylate kinase activity	0.999671	0.0275418	1	1	AK9
GO:0004340	molecular_function	glucokinase activity	0.999882	0.0173018	1	1	HK2
GO:0004396	molecular_function	hexokinase activity	0.999882	0.0173018	1	1	HK2
GO:0004740	molecular_function	pyruvate dehydrogenase (acetyl-transferring) kinase activity	0.999929	0.0138651	1	1	PDK1
GO:0004802	molecular_function	transketolase activity	0.999964	0.0104166	1	1	TKTL1
GO:0005095	molecular_function	GTPase inhibitor activity	0.998946	0.0477092	1	1	IQGAP2
GO:0005344	molecular_function	oxygen carrier activity	0.999579	0.0309319	1	1	HBG1
GO:0005536	molecular_function	glucose binding	0.999359	0.0376773	1	1	HK2
GO:0005811	cellular_component	lipid droplet	0.997042	0.0335085	1	1	EDA,LPCAT2
GO:0005833	cellular_component	hemoglobin complex	0.999675	0.0273975	1	1	HBG1
GO:0005967	cellular_component	mitochondrial pyruvate dehydrogenase complex	0.999825	0.0206178	1	1	PDK1
GO:0006002	biological_process	fructose 6-phosphate metabolic process	0.999295	0.0393742	1	1	HK2
GO:0006211	biological_process	5-methylcytosine catabolic process	0.999967	0.00998907	1	1	TET2
GO:0006265	biological_process	DNA topological change	0.999698	0.026421	1	1	TOP2A
GO:0006266	biological_process	DNA ligation	0.999032	0.0457874	1	1	TOP2A
GO:0006663	biological_process	platelet activating factor biosynthetic process	0.999892	0.0165941	1	1	LPCAT2
GO:0006757	biological_process	ATP generation from ADP	0.995374	0.044741	1	1	AK9
GO:0006772	biological_process	thiamine metabolic process	0.999967	0.00998907	1	1	TKTL1
GO:0007052	biological_process	mitotic spindle organization	0.995988	0.0408237	1	1	DLGAP5
GO:0007076	biological_process	mitotic chromosome condensation	0.998885	0.0489783	1	1	SMC4
GO:0007079	biological_process	mitotic chromosome movement towards spindle pole	0.999935	0.013297	1	1	DLGAP5
GO:0008301	molecular_function	DNA binding, bending	0.998946	0.0477092	1	1	TOP2A
GO:0008865	molecular_function	fructokinase activity	0.999882	0.0173018	1	1	HK2
GO:0010032	biological_process	meiotic chromosome condensation	0.999773	0.0231561	1	1	SMC4
GO:0010457	biological_process	centriole-centriole cohesion	0.999295	0.0393742	1	1	CEP135
GO:0010510	biological_process	regulation of acetyl-CoA biosynthetic process from pyruvate	0.999773	0.0231561	1	1	PDK1
GO:0010906	biological_process	regulation of glucose metabolic process	0.995749	0.0423742	1	1	PDK1
GO:0014009	biological_process	glial cell proliferation	0.999684	0.00785543	1	1	LEPR
GO:0015671	biological_process	oxygen transport	0.999517	0.0329188	1	1	HBG1
GO:0016580	cellular_component	Sin3 complex	0.999104	0.044146	1	1	SINHCAF
GO:0019158	molecular_function	mannokinase activity	0.999882	0.0173018	1	1	HK2
GO:0030205	biological_process	dermatan sulfate metabolic process	0.999411	0.0361518	1	1	DSE
GO:0030208	biological_process	dermatan sulfate biosynthetic process	0.999517	0.0329188	1	1	DSE
GO:0030263	biological_process	apoptotic chromosome condensation	0.999935	0.013297	1	1	TOP2A
GO:0030976	molecular_function	thiamine pyrophosphate binding	0.999671	0.0275418	1	1	TKTL1
GO:0031616	cellular_component	spindle pole centrosome	0.99924	0.0408191	1	1	DLGAP5
GO:0031720	molecular_function	haptoglobin binding	0.999823	0.0207269	1	1	HBG1
GO:0031721	molecular_function	hemoglobin alpha binding	0.999882	0.0173018	1	1	HBG1
GO:0031838	cellular_component	haptoglobin-hemoglobin complex	0.999825	0.0206178	1	1	HBG1
GO:0031936	biological_process	negative regulation of chromatin silencing	0.999935	0.013297	1	1	ATAD2B
GO:0033210	biological_process	leptin-mediated signaling pathway	0.999411	0.0361518	1	1	LEPR
GO:0034134	biological_process	toll-like receptor 2 signaling pathway	0.999032	0.0457874	1	1	PIK3AP1
GO:0034154	biological_process	toll-like receptor 7 signaling pathway	0.999698	0.026421	1	1	PIK3AP1
GO:0035795	biological_process	negative regulation of mitochondrial membrane permeability	0.999838	0.0198805	1	1	HK2
GO:0035871	biological_process	protein K11-linked deubiquitination	0.999613	0.0296752	1	1	USP37
GO:0036312	molecular_function	phosphatidylinositol 3-kinase regulatory subunit binding	0.999579	0.0309319	1	1	PIK3AP1
GO:0040016	biological_process	embryonic cleavage	0.999935	0.013297	1	1	TOP2A
GO:0042105	cellular_component	alpha-beta T cell receptor complex	0.999883	0.0172107	1	1	CD247
GO:0042249	biological_process	establishment of planar polarity of embryonic epithelium	0.998885	0.0489783	1	1	CELSR1
GO:0042593	biological_process	glucose homeostasis	0.995224	0.0308962	1	1	LEPR,PDK1
GO:0042608	molecular_function	T cell receptor binding	0.999753	0.0241402	1	1	EPS8L1
GO:0045132	biological_process	meiotic chromosome segregation	0.998622	0.0204496	1	1	SMC4
GO:0045176	biological_process	apical protein localization	0.999032	0.0457874	1	1	CELSR1
GO:0045579	biological_process	positive regulation of B cell differentiation	0.999168	0.0425861	1	1	ATP11C
GO:0045721	biological_process	negative regulation of gluconeogenesis	0.999032	0.0457874	1	1	LEPR
GO:0045765	biological_process	regulation of angiogenesis	0.992854	0.0412732	1	1	PROK2
GO:0045842	biological_process	positive regulation of mitotic metaphase/anaphase transition	0.999168	0.0425861	1	1	DLGAP5
GO:0045870	biological_process	positive regulation of single stranded viral RNA replication via double stranded DNA intermediate	0.999989	0.00667027	1	1	TOP2A
GO:0046404	molecular_function	ATP-dependent polydeoxyribonucleotide 5'-hydroxyl-kinase activity	0.999964	0.0104166	1	1	N4BP2
GO:0047184	molecular_function	1-acylglycerophosphocholine O-acyltransferase activity	0.999882	0.0173018	1	1	LPCAT2
GO:0047192	molecular_function	1-alkylglycerophosphocholine O-acetyltransferase activity	0.999964	0.0104166	1	1	LPCAT2
GO:0048105	biological_process	establishment of body hair planar orientation	0.999935	0.013297	1	1	CELSR1
GO:0050930	biological_process	induction of positive chemotaxis	0.999168	0.0425861	1	1	CXCL8
GO:0060252	biological_process	positive regulation of glial cell proliferation	0.998885	0.0489783	1	1	PLAG1
GO:0060354	biological_process	negative regulation of cell adhesion molecule production	0.999935	0.013297	1	1	CXCL8
GO:0060488	biological_process	orthogonal dichotomous subdivision of terminal units involved in lung branching morphogenesis	0.999989	0.00667027	1	1	CELSR1
GO:0060489	biological_process	planar dichotomous subdivision of terminal units involved in lung branching morphogenesis	0.999989	0.00667027	1	1	CELSR1
GO:0060490	biological_process	lateral sprouting involved in lung morphogenesis	0.999989	0.00667027	1	1	CELSR1
GO:0060662	biological_process	salivary gland cavitation	0.999892	0.0165941	1	1	EDA
GO:0060736	biological_process	prostate gland growth	0.999517	0.0329188	1	1	PLAG1
GO:0060789	biological_process	hair follicle placode formation	0.999892	0.0165941	1	1	EDA
GO:0061153	biological_process	trachea gland development	0.999989	0.00667027	1	1	EDA
GO:0070493	biological_process	thrombin-activated receptor signaling pathway	0.999517	0.0329188	1	1	IQGAP2
GO:0070579	molecular_function	methylcytosine dioxygenase activity	0.999929	0.0138651	1	1	TET2
GO:0071933	molecular_function	Arp2/3 complex binding	0.999359	0.0376773	1	1	IQGAP2
GO:0072656	biological_process	maintenance of protein location in mitochondrion	0.999892	0.0165941	1	1	HK2
GO:0080182	biological_process	histone H3-K4 trimethylation	0.999168	0.0425861	1	1	TET2
GO:0090161	biological_process	Golgi ribbon formation	0.999168	0.0425861	1	1	FHDC1
GO:0090179	biological_process	planar cell polarity pathway involved in neural tube closure	0.999295	0.0393742	1	1	CELSR1
GO:0097411	biological_process	hypoxia-inducible factor-1alpha signaling pathway	0.999892	0.0165941	1	1	PDK1
GO:1900029	biological_process	positive regulation of ruffle assembly	0.999032	0.0457874	1	1	EPS8L1
GO:1902412	biological_process	regulation of mitotic cytokinesis	0.999892	0.0165941	1	1	ANKRD53
GO:1902857	biological_process	positive regulation of non-motile cilium assembly	0.999838	0.0198805	1	1	CEP135
GO:1904183	biological_process	negative regulation of pyruvate dehydrogenase activity	0.999892	0.0165941	1	1	PDK1
GO:1904925	biological_process	positive regulation of autophagy of mitochondrion in response to mitochondrial depolarization	0.999411	0.0361518	1	1	HK2
GO:1905463	biological_process	negative regulation of DNA duplex unwinding	0.999967	0.00998907	1	1	TOP2A
GO:1990075	cellular_component	periciliary membrane compartment	0.99993	0.0137919	1	1	RP2
GO:2000535	biological_process	regulation of entry of bacterium into host cell	0.999773	0.0231561	1	1	CXCL8
